# Higher distal proximal skin temperature is associated with reduced bedtime vigilance in young people with major depressive disorder

**DOI:** 10.64898/2026.05.17.26353435

**Authors:** Christopher J. Gordon, Mirim Shin, Yue Leon Guo, Joanne S. Carpenter, Rebecca Robillard, Jacob J. Crouse, Sharon L. Naismith, Elizabeth M Scott, Daniel F. Hermens, Ian B. Hickie

## Abstract

Young people with major depressive disorder (MDD) exhibit altered thermoregulation, which has also been linked to vigilance and sustained attention. However, whether peripheral skin temperature is associated with cognitive vulnerability around sleep onset is unknown. We examined the relationship between the distal-proximal skin temperature gradient (DPG) and vigilance in 38 young people with MDD (20.1±3.7 years, 65.9% female) using an in-laboratory protocol spanning 4h before, to 2h after, habitual sleep time. Participants were classified into DPG_warm_ and DPG_cold_ subgroups based on being above or below median DPG before sleep onset. Linear mixed models adjusted for age and sex examined psychomotor vigilance task performance across timepoints. The DPG_warm_ subgroup (n=19) showed significantly worse performance than DPG_cold_ (n=19) across the evening for mean reaction time (RT), reciprocal reaction time, number of lapses, and fastest 10% of RT (all *p*≤0.003). Significant Group×Time interactions were observed for mean RT (F(3,90.4)=5.00, *p*=0.003) and lapses (F(3,93.6)=6.73, *p*<0.001), with DPG_warm_ participants showing progressively worse performance approaching sleep onset. At 2h post-habitual sleep onset, DPG_warm_ participants exhibited slower RT (Δ=129ms, *p*<0.001) and nearly four times more lapses (14.9 vs 4.1, *p*<0.001). Performance decrements were not accompanied by differences in melatonin timing, subjective sleepiness or mood, suggesting DPG may index cognitive vulnerability independently. Of note, younger age was associated with greater vigilance decrements. These findings demonstrate that elevated peripheral skin temperature before sleep onset is associated with reduced vigilance in young people with MDD, and may therefore have potential utility as a non-invasive thermoregulatory biomarker of cognitive vulnerability.

**Highlights:**

- Warmer peripheral skin temperature predicts vigilance decrements in young MDD
- Vigilance deficits occur without increased subjective sleepiness or mood change
- Younger age amplifies thermoregulatory-related cognitive vulnerability in MDD
- Distal-proximal skin gradient may be a non-invasive cognitive biomarker
