## Supplementary Materials for "Higher distal proximal skin temperature is associated with reduced bedtime vigilance in young people with major depressive disorder"

### Sheet: LMM
Model 1 — No covariates
Outcome	Group F(df)	p	Time F(df)	p	G×T F(df)	p
Mean RT (ms)	F(1,35.7)=15.54	0.0004***	F(3,91.3)=12.76	<0.001***	F(3,91.3)=4.87	0.0034**
RRT (1/s)	F(1,40.0)=11.28	0.0017**	F(3,101.1)=13.43	<0.001***	F(3,101.1)=1.46	0.23
Lapses (n)	F(1,35.5)=12.04	0.0014**	F(3,94.1)=15.15	<0.001***	F(3,94.1)=6.62	0.0004***
Fastest 10% RT (ms)	F(1,40.6)=9.19	0.0042**	F(3,100.1)=7.54	0.0001***	F(3,100.1)=1.99	0.121
Slowest 10% RT (ms)	F(1,37.6)=1.40	0.2435	F(3,103.4)=4.81	0.0035**	F(3,103.4)=0.27	0.8498
KSS	F(1,42.5)=0.54	0.467	F(3,104.0)=10.50	<0.001***	F(3,104.0)=0.62	0.602
Mood	F(1,37.2)=0.36	0.552	F(3,101.3)=1.45	0.234	F(3,101.3)=0.19	0.904
Model 2 — Age + Sex (Primary model)
Outcome	Group F(df)	p	Time F(df)	p	G×T F(df)	p
Mean RT (ms)	F(1,33.5)=15.84	0.0004***	F(3,90.4)=13.14	<0.001***	F(3,90.4)=5.00	0.003**
RRT (1/s)	F(1,37.5)=10.76	0.0022**	F(3,100.5)=13.62	<0.001***	F(3,100.5)=1.47	0.228
Lapses (n)	F(1,33.4)=10.26	0.003**	F(3,93.5)=15.33	<0.001***	F(3,93.6)=6.73	0.0004***
Fastest 10% RT (ms)	F(1,38.8)=11.23	0.0018**	F(3,100.1)=7.69	0.0001***	F(3,100.1)=2.01	0.117
Slowest 10% RT (ms)	F(1,35.2)=0.33	0.5709	F(3,103.5)=4.68	0.0041**	F(3,103.5)=0.26	0.8516
KSS	F(1,40.3)=0.85	0.363	F(3,103.5)=10.41	<0.001***	F(3,103.5)=0.62	0.602
Mood	F(1,35.3)=1.00	0.324	F(3,101.4)=1.45	0.233	F(3,101.4)=0.19	0.904
Model 3 — Age + Sex + BMI
Outcome	Group F(df)	p	Time F(df)	p	G×T F(df)	p
Mean RT (ms)	F(1,30.6)=13.06	0.0011**	F(3,84.7)=11.67	<0.001***	F(3,84.7)=4.27	0.0074**
RRT (1/s)	F(1,34.1)=8.72	0.0057**	F(3,94.4)=12.21	<0.001***	F(3,94.4)=1.15	0.332
Lapses (n)	F(1,30.2)=8.56	0.0065**	F(3,87.5)=13.68	<0.001***	F(3,87.6)=6.02	0.0009***
Fastest 10% RT (ms)	F(1,35.2)=11.19	0.0020**	F(3,93.7)=6.97	0.0003***	F(3,93.7)=1.78	0.156
Slowest 10% RT (ms)	F(1,32.1)=0.08	0.7804	F(3,97.4)=4.52	0.0052**	F(3,97.4)=0.17	0.9141
KSS	F(1,37.1)=0.44	0.509	F(3,97.6)=8.37	<0.001***	F(3,97.6)=0.38	0.767
Mood	F(1,33.2)=1.54	0.224	F(3,98.1)=1.33	0.271	F(3,98.1)=0.18	0.909
Model 4 — Age + Sex + DLMO
Outcome	Group F(df)	p	Time F(df)	p	G×T F(df)	p
Mean RT (ms)	F(1,30.8)=14.39	0.0007***	F(3,85.0)=13.57	<0.001***	F(3,85.1)=5.23	0.0023**
RRT (1/s)	F(1,34.2)=9.41	0.0042**	F(3,94.4)=13.15	<0.001***	F(3,94.4)=1.34	0.266
Lapses (n)	F(1,29.9)=9.77	0.0039**	F(3,87.1)=16.29	<0.001***	F(3,87.1)=7.33	0.0002***
Fastest 10% RT (ms)	F(1,35.7)=10.42	0.0027**	F(3,94.0)=7.53	0.0001***	F(3,94.0)=2.09	0.106
Slowest 10% RT (ms)	F(1,32.3)=0.44	0.512	F(3,97.4)=4.86	0.0034**	F(3,97.5)=0.38	0.7713
KSS	F(1,39.0)=0.16	0.692	F(3,97.4)=11.47	<0.001***	F(3,97.4)=0.54	0.657
Mood	F(1,32.3)=1.50	0.23	F(3,95.3)=0.92	0.433	F(3,95.3)=0.53	0.666

### Sheet: Posthoc
Model 1 — No covariates
Outcome	Timepoint	DPGcold (Mean ± SE)	DPGwarm (Mean ± SE)	Difference	SE	p
Mean RT (ms)	-4 hr	247.8 ± 15.8	282.1 ± 15.8	-34.3	22.4	0.135
	-2 hr	257.4 ± 15.8	313.2 ± 16.1	-55.8	22.6	0.018*
	0 hr	274.0 ± 16.7	340.5 ± 16.6	-66.5	23.5	0.008**
	+2 hr	284.8 ± 17.0	416.8 ± 17.2	-132.0	24.2	<0.001***
RRT (1/s)	-4 hr	4.3 ± 0.1	3.9 ± 0.1	0.4	0.2	0.037*
	-2 hr	4.1 ± 0.1	3.6 ± 0.1	0.5	0.2	0.012*
	0 hr	3.9 ± 0.1	3.4 ± 0.1	0.5	0.2	0.011*
	+2 hr	3.8 ± 0.1	3.1 ± 0.1	0.7	0.2	<0.001***
Lapses (n)	-4 hr	1.2 ± 1.4	2.5 ± 1.4	-1.4	1.9	0.479
	-2 hr	1.3 ± 1.4	4.8 ± 1.4	-3.5	1.9	0.073
	0 hr	2.8 ± 1.4	7.7 ± 1.4	-5.0	2.0	0.017*
	+2 hr	3.9 ± 1.4	15.2 ± 1.4	-11.3	2.0	<0.001***
Fastest 10% RT (ms)	-4 hr	185.0 ± 5.3	195.6 ± 5.3	-10.6	7.6	0.170
	-2 hr	192.0 ± 5.3	204.7 ± 5.3	-12.7	7.6	0.100
	0 hr	196.0 ± 5.5	217.6 ± 5.5	-21.5	7.8	0.009**
	+2 hr	194.5 ± 5.5	223.7 ± 5.6	-29.2	7.9	<0.001***
Slowest 10% RT (ms)	-4 hr	392.3 ± 274.9	487.7 ± 274.9	-95.5	388.8	0.807
	-2 hr	399.5 ± 274.9	708.8 ± 274.9	-309.3	388.8	0.432
	0 hr	682.3 ± 286.4	875.7 ± 286.4	-193.5	405.1	0.636
	+2 hr	1060.0 ± 289.5	1574.7 ± 296.0	-514.7	414.1	0.222
KSS	-4 hr	5.1 ± 0.4	5.5 ± 0.4	-0.5	0.6	0.422
	-2 hr	6.0 ± 0.4	6.8 ± 0.4	-0.8	0.6	0.184
	0 hr	7.0 ± 0.4	7.2 ± 0.4	-0.1	0.6	0.852
	+2 hr	7.5 ± 0.4	7.3 ± 0.4	0.2	0.6	0.732
Mood	-4 hr	59.4 ± 6.2	56.5 ± 5.9	2.9	8.5	0.740
	-2 hr	66.5 ± 6.2	59.6 ± 5.9	7.0	8.5	0.422
	0 hr	68.7 ± 6.2	64.3 ± 5.9	4.4	8.5	0.611
	+2 hr	67.0 ± 6.2	64.1 ± 5.9	3.0	8.5	0.730
Model 2 — Age + Sex (Primary model)
Outcome	Timepoint	DPGcold (Mean ± SE)	DPGwarm (Mean ± SE)	Difference	SE	p
Mean RT (ms)	-4 hr	245.7 ± 15.9	277.0 ± 15.0	-31.2	21.6	0.158
	-2 hr	255.3 ± 15.9	308.2 ± 15.2	-52.9	21.8	0.021*
	0 hr	271.6 ± 16.7	335.2 ± 15.8	-63.6	22.8	0.009**
	+2 hr	282.3 ± 17.1	411.3 ± 16.4	-129.0	23.4	<0.001***
RRT (1/s)	-4 hr	4.3 ± 0.1	3.9 ± 0.1	0.4	0.2	0.049*
	-2 hr	4.1 ± 0.1	3.7 ± 0.1	0.5	0.2	0.016*
	0 hr	3.9 ± 0.1	3.4 ± 0.1	0.5	0.2	0.014*
	+2 hr	3.8 ± 0.1	3.1 ± 0.1	0.7	0.2	<0.001***
Lapses (n)	-4 hr	1.4 ± 1.4	2.3 ± 1.3	-0.9	1.9	0.640
	-2 hr	1.5 ± 1.4	4.5 ± 1.3	-3.1	1.9	0.116
	0 hr	3.0 ± 1.5	7.5 ± 1.4	-4.5	2.0	0.028*
	+2 hr	4.1 ± 1.4	14.9 ± 1.4	-10.8	2.0	<0.001***
Fastest 10% RT (ms)	-4 hr	181.7 ± 5.6	194.1 ± 5.2	-12.4	7.5	0.108
	-2 hr	188.6 ± 5.6	203.2 ± 5.2	-14.6	7.5	0.061
	0 hr	192.7 ± 5.7	216.0 ± 5.4	-23.3	7.7	0.005**
	+2 hr	191.2 ± 5.7	222.2 ± 5.5	-31.0	7.9	<0.001***
Slowest 10% RT (ms)	-4 hr	581.4 ± 284.1	495.9 ± 270.4	85.5	388.0	0.827
	-2 hr	588.6 ± 284.1	716.9 ± 270.4	-128.3	388.0	0.743
	0 hr	860.9 ± 293.7	885.7 ± 281.9	-24.8	403.0	0.951
	+2 hr	1233.4 ± 295.8	1573.9 ± 291.3	-340.5	412.0	0.414
KSS	-4 hr	4.9 ± 0.4	5.5 ± 0.4	-0.6	0.6	0.349
	-2 hr	5.9 ± 0.4	6.8 ± 0.4	-0.9	0.6	0.149
	0 hr	6.9 ± 0.4	7.1 ± 0.4	-0.2	0.6	0.739
	+2 hr	7.4 ± 0.4	7.3 ± 0.4	0.1	0.6	0.853
Mood	-4 hr	62.6 ± 6.8	56.5 ± 5.9	6.0	8.9	0.502
	-2 hr	69.7 ± 6.8	59.6 ± 5.9	10.1	8.9	0.263
	0 hr	71.9 ± 6.8	64.3 ± 5.9	7.6	8.9	0.401
	+2 hr	70.2 ± 6.8	64.1 ± 5.9	6.2	8.9	0.494
Model 3 — Age + Sex + BMI
Outcome	Timepoint	DPGcold (Mean ± SE)	DPGwarm (Mean ± SE)	Difference	SE	p
Mean RT (ms)	-4 hr	247.2 ± 17.7	277.1 ± 15.6	-29.9	23.3	0.208
	-2 hr	256.0 ± 17.7	308.4 ± 15.8	-52.4	23.5	0.033*
	0 hr	271.4 ± 18.8	335.6 ± 16.4	-64.1	24.6	0.014*
	+2 hr	284.1 ± 19.2	411.4 ± 17.0	-127.3	25.3	<0.001***
RRT (1/s)	-4 hr	4.3 ± 0.1	3.9 ± 0.1	0.3	0.2	0.080
	-2 hr	4.1 ± 0.1	3.7 ± 0.1	0.4	0.2	0.028*
	0 hr	3.9 ± 0.2	3.4 ± 0.1	0.5	0.2	0.021*
	+2 hr	3.8 ± 0.2	3.1 ± 0.1	0.7	0.2	0.002**
Lapses (n)	-4 hr	1.5 ± 1.5	2.3 ± 1.4	-0.8	2.0	0.681
	-2 hr	1.5 ± 1.5	4.6 ± 1.4	-3.1	2.0	0.135
	0 hr	3.2 ± 1.6	7.5 ± 1.4	-4.3	2.1	0.051
	+2 hr	4.3 ± 1.6	15.0 ± 1.5	-10.7	2.1	<0.001***
Fastest 10% RT (ms)	-4 hr	180.0 ± 6.2	194.2 ± 5.4	-14.2	8.1	0.088
	-2 hr	187.6 ± 6.2	203.3 ± 5.4	-15.7	8.1	0.061
	0 hr	190.8 ± 6.3	216.1 ± 5.5	-25.3	8.3	0.005**
	+2 hr	190.1 ± 6.4	222.2 ± 5.7	-32.1	8.4	<0.001***
Slowest 10% RT (ms)	-4 hr	637.0 ± 314.1	501.9 ± 279.2	135.1	415.5	0.747
	-2 hr	640.5 ± 314.1	722.9 ± 279.2	-82.5	415.5	0.844
	0 hr	945.2 ± 325.8	892.8 ± 291.2	52.4	432.1	0.904
	+2 hr	1357.8 ± 328.4	1578.9 ± 300.8	-221.1	441.5	0.620
KSS	-4 hr	5.2 ± 0.5	5.5 ± 0.4	-0.3	0.6	0.606
	-2 hr	6.1 ± 0.5	6.8 ± 0.4	-0.7	0.6	0.270
	0 hr	6.9 ± 0.5	7.1 ± 0.4	-0.3	0.6	0.680
	+2 hr	7.4 ± 0.5	7.3 ± 0.4	0.1	0.6	0.863
Mood	-4 hr	64.4 ± 6.9	56.3 ± 5.9	8.1	9.0	0.376
	-2 hr	71.4 ± 6.9	59.4 ± 5.9	12.0	9.0	0.190
	0 hr	73.4 ± 6.9	64.1 ± 5.9	9.3	9.0	0.308
	+2 hr	71.6 ± 6.9	63.9 ± 5.9	7.7	9.0	0.398
Model 4 — Age + Sex + DLMO
Outcome	Timepoint	DPGcold (Mean ± SE)	DPGwarm (Mean ± SE)	Difference	SE	p
Mean RT (ms)	-4 hr	245.7 ± 16.2	271.9 ± 16.2	-26.2	22.3	0.249
	-2 hr	255.3 ± 16.2	302.5 ± 16.5	-47.3	22.5	0.044*
	0 hr	272.1 ± 17.0	337.3 ± 17.2	-65.1	23.6	0.010**
	+2 hr	283.1 ± 17.4	416.1 ± 18.0	-133.1	24.3	<0.001***
RRT (1/s)	-4 hr	4.3 ± 0.1	3.9 ± 0.1	0.3	0.2	0.076
	-2 hr	4.1 ± 0.1	3.7 ± 0.1	0.4	0.2	0.031*
	0 hr	3.9 ± 0.1	3.4 ± 0.1	0.5	0.2	0.016*
	+2 hr	3.8 ± 0.1	3.1 ± 0.1	0.7	0.2	0.001**
Lapses (n)	-4 hr	1.4 ± 1.4	2.1 ± 1.4	-0.6	1.9	0.754
	-2 hr	1.5 ± 1.4	4.1 ± 1.4	-2.6	1.9	0.196
	0 hr	3.1 ± 1.5	7.7 ± 1.5	-4.7	2.0	0.028*
	+2 hr	4.2 ± 1.5	15.7 ± 1.5	-11.4	2.1	<0.001***
Fastest 10% RT (ms)	-4 hr	181.7 ± 5.7	193.4 ± 5.7	-11.8	7.8	0.144
	-2 hr	188.6 ± 5.7	202.6 ± 5.7	-14.1	7.8	0.083
	0 hr	192.6 ± 5.9	217.2 ± 5.9	-24.5	8.1	0.005**
	+2 hr	191.1 ± 5.9	222.6 ± 6.1	-31.5	8.2	<0.001***
Slowest 10% RT (ms)	-4 hr	604.9 ± 294.3	506.8 ± 297.4	98.1	408.7	0.812
	-2 hr	612.1 ± 294.3	737.9 ± 297.4	-125.7	408.7	0.760
	0 hr	886.9 ± 304.2	956.9 ± 311.8	-69.9	425.9	0.871
	+2 hr	1260.6 ± 306.5	1713.1 ± 323.3	-452.4	437.0	0.308
KSS	-4 hr	4.8 ± 0.4	5.0 ± 0.4	-0.2	0.6	0.738
	-2 hr	5.8 ± 0.4	6.4 ± 0.4	-0.7	0.6	0.265
	0 hr	6.8 ± 0.4	6.8 ± 0.4	-0.0	0.6	0.964
	+2 hr	7.3 ± 0.4	7.0 ± 0.4	0.3	0.6	0.645
Mood	-4 hr	60.9 ± 6.7	56.0 ± 6.1	4.9	8.7	0.580
	-2 hr	68.0 ± 6.7	55.4 ± 6.1	12.6	8.7	0.158
	0 hr	70.2 ± 6.7	60.7 ± 6.1	9.5	8.7	0.285
	+2 hr	68.5 ± 6.7	60.5 ± 6.1	8.1	8.7	0.363

### Sheet: Covariates
Model 2 — Age + Sex
Outcome	Age F(df)	Age p	Sex F(df)	Sex p
Mean RT (ms)	F(1,32.7)=7.59	0.0095**	F(1,33.8)=0.93	0.341
RRT (1/s)	F(1,36.6)=6.80	0.013*	F(1,36.8)=0.58	0.45
Lapses (n)	F(1,33.2)=5.78	0.022*	F(1,33.5)=0.01	0.907
Fastest 10% RT (ms)	F(1,38.3)=1.27	0.266	F(1,38.6)=4.35	0.044*
Slowest 10% RT (ms)	F(1,34.4)=4.11	0.0503*	F(1,34.8)=2.70	0.11
KSS	F(1,41.9)=0.11	0.743	F(1,41.9)=0.66	0.422
Mood	F(1,34.9)=1.63	0.21	F(1,34.9)=0.84	0.366
Model 3 — Age + Sex + BMI
Outcome	Age F(df)	Age p	Sex F(df)	Sex p	BMI F(df)	BMI p
Mean RT (ms)	F(1,29.6)=5.67	0.024*	F(1,31.0)=0.56	0.46	F(1,29.4)=0.27	0.606
RRT (1/s)	F(1,33.3)=5.72	0.023*	F(1,33.5)=0.24	0.627	F(1,33.2)=0.01	0.919
Lapses (n)	F(1,29.9)=3.87	0.059	F(1,30.3)=0.00	0.966	F(1,29.8)=0.83	0.369
Fastest 10% RT (ms)	F(1,34.6)=0.75	0.391	F(1,35.0)=3.89	0.057	F(1,34.5)=0.18	0.677
Slowest 10% RT (ms)	F(1,331.3)=3.33	0.078	F(1,31.7)=3.26	0.08	F(1,31.1)=0.16	0.689
KSS	F(1,38.4)=0.08	0.78	F(1,38.4)=0.45	0.508	F(1,38.5)=0.01	0.929
Mood	F(1,32.9)=2.68	0.111	F(1,32.9)=0.78	0.384	F(1,32.9)=1.60	0.214
Model 4 — Age + Sex + DLMO
Outcome	Age F(df)	Age p	Sex F(df)	Sex p	DLMO F(df)	DLMO p
Mean RT (ms)	F(1,30.0)=5.65	0.024*	F(1,31.2)=0.72	0.404	F(1,30.7)=1.64	0.21
RRT (1/s)	F(1,33.3)=6.05	0.019*	F(1,33.5)=0.53	0.474	F(1,33.7)=0.00	0.986
Lapses (n)	F(1,29.6)=4.05	0.053	F(1,30.0)=0.01	0.942	F(1,30.0)=1.49	0.231
Fastest 10% RT (ms)	F(1,35.1)=1.70	0.201	F(1,35.4)=3.92	0.056	F(1,36.2)=0.18	0.677
Slowest 10% RT (ms)	F(1,31.5)=2.97	0.095	F(1,31.8)=3.16	0.085	F(1,32.2)=0.54	0.469
KSS	F(1,40.9)=0.15	0.7	F(1,40.9)=3.81	0.058	F(1,40.9)=0.20	0.654
Mood	F(1,32.1)=1.28	0.266	F(1,32.1)=0.14	0.709	F(1,32.1)=0.22	0.643
